# Interpretable and Predictive Deep Modeling of the SARS-CoV-2 Spike Protein Sequence

**DOI:** 10.1101/2021.12.26.21268414

**Authors:** Bahrad A. Sokhansanj, Zhengqiao Zhao, Gail L. Rosen

## Abstract

As the COVID-19 pandemic continues, the SARS-CoV-2 virus continues to rapidly mutate and change in ways that impact virulence, transmissibility, and immune evasion. Genome sequencing is a critical tool, as other biological techniques can be more costly, time-consuming, and difficult. However, the rapid and complex evolution of SARS-CoV-2 challenges conventional sequence analysis methods like phylogenetic analysis. The virus picks up and loses mutations independently in multiple subclades, often in novel or unexpected combinations, and, as for the newly emerged Omicron variant, sometimes with long explained branches. We propose interpretable deep sequence models trained by machine learning to complement conventional methods. We apply Transformer-based neural network models developed for natural language processing to analyze protein sequences. We add network layers to generate sample embeddings and sequence-wide attention to interpret models and visualize multiscale patterns. We demonstrate and validate our framework by modeling SARS-CoV-2 and coronavirus taxonomy. We then develop an interpretable predictive model of disease severity that integrates SARS-CoV-2 spike protein sequence and patient demographic variables, using publicly available data from the GISAID database. We also apply our model to Omicron. Based on knowledge prior to the availability of empirical data for Omicron, we predict: 1) reduced neutralization antibody activity (15-50 fold) greater than any previously characterized variant, varying between Omicron sublineages, and 2) reduced risk of severe disease (by 35-40%) relative to Delta. Both predictions are in accord with recent epidemiological and experimental data.
